# Identifying Multi-omics Signatures that characterize Responders to Plant-based Dietary Interventions

**DOI:** 10.1101/2025.11.06.25339667

**Authors:** Alina Schieren, Hanna Huber, Carolina Alvarez-Garavito, Aakash Mantri, Waldemar Seel, Ramona Dolscheid-Pommerich, Martin Coenen, Matthias Schmid, Bolette Hartmann, Jens J. Holst, Mohamed Yaghmour, Christoph Thiele, Markus M. Nöthen, Jan Hasenauer, Peter Stehle, Marie-Christine Simon

## Abstract

Metabolic responses to dietary interventions often show high inter-individual variations, but the factors explaining these variations as well as underlying mechanisms and their interrelation remain largely unknown. Knowing which factors are relevant for the individual response to a dietary intervention and to which extent, is essential to provide targeted dietary recommendations. Therefore, in persons at increased cardiometabolic risk, a 6-week RCT comparing the individual effects of three dietary patterns was conducted. We observed highly individualized effects in the cholesterol-lowering ability of the dietary patterns, which seem mainly related to differences in the lipid and metabolic profile of the participants in addition to diet-specific characteristics, while the gut microbiome and the polygenetic risk for hyperlipidemia modulate the effects. Moreover, the individual response to the interventions might be predicted by machine-learning models providing multi-omics signatures that could be applied as biomarkers for stratification of persons to specific dietary interventions for the optimization of personalized dietary approaches.
