## Supplementary material for "Identifying Multi-omics Signatures that characterize Responders to Plant-based Dietary Interventions": Table S7

### Sheet: Legend
Legend
Supplementary table S7-1	Performance characteristics of DIABLO models with different design settings to characterize RS and NRS at baseline
Supplementary table S7-2	Performance characteristics of DIABLO models with different design settings to characterize the change in multi-omics features of RS and NRS
Supplementary table S7-3	Comparing the BER of different distance metrics (max, mahalanobis, centroids) for the best DIABLO models characterizing RS and NRS at baseline
Supplementary table S7-4	Comparing the BER of different distance metrics (max, mahalanobis, centroids) for the best DIABLO models characterizing the change in multi-omics features of RS and NRS
related to STAR methods

### Sheet: Supplementary table S7-1
Supplementary table S7-1: Performance characteristics of DIABLO models with different design settings to characterize RS and NRS at baseline
		Model performance characteristics
Diet group	Design	Performance (BER)	AUC	p-value	Components
All diets combined	0	0.451	0.666	0.027	1
All diets combined	0.25	0.484	0.693	0.007	2
All diets combined	0.5	0.473	0.711	0.007	4
All diets combined	0.75	0.467	0.661	0.025	2
all diets combined	1	0.462	0.658	0.024	2
ND	0	0.435	0.879	0.0008	4
ND	0.25	0.51	0.79	0.005	2
ND	0.5	0.374	0.706	0.039	1
ND	0.75	0.48	0.684	0.053	1
ND	1	0.511	0.668	0.073	1
VD	0	0.458	0.93	0.012	4
VD	0.25	0.514	0.888	0.01	3
VD	0.5	0.458	0.869	0.012	4
VD	0.75	0.5	0.867	0.012	4
VD	1	0.5	0.661	0.225	1
Table S7-1 shows characteristics (performance (BER), AUC, p-value and the number of selected components) for the different design settings that were tested to find the best
multi-omics DIABLO models (MixOmics) using baseline data to distinguish RS and NRS.
AUC, Area under the curve; BER, balanced error rate; DIABLO, Data Integration Analysis for Biomarker discovery using Latent variable approaches for Omics studies;
ND, Nordic Diet; NRS, Non-Responders; VD, Vegetarian Diet; RS, Responders.

### Sheet: Supplementary table S7-2
Supplementary table S7-2: Performance characteristics of DIABLO models with different design settings to characterize the change in multi-omics features of RS and NRS
Diet group	Design	Performance (BER)	AUC	p-value	Components
All diets combined	0	0.272	0.841	0.008	3
All diets combined	0.25	0.304	0.811	0.015	3
All diets combined	0.5	0.31	0.802	0.007	4
All diets combined	0.75	0.375	0.759	0.009	4
All diets combined	1	0.359	0.738	0.048	4
ND	0	0.249	0.858	0.001	3
ND	0.25	0.169	0.842	0.003	2
ND	0.5	0.174	0.839	0.004	3
ND	0.75	0.137	0.824	0.004	3
ND	1	0.187	0.814	0.012	3
VD	0	0.278	0.904	0.006	2
VD	0.25	0.292	0.907	0.006	2
VD	0.5	0.389	0.880	0.011	2
VD	0.75	0.417	0.874	0.016	2
VD	1	0.403	0.859	0.033	2
Table S7-2 shows characteristics (performance (BER), AUC, p-value and the number of selected components) for the different design settings that were tested to find the best multi-omics DIABLO models (MixOmics)
using the change in multi-omics features to distinguished RS and NRS.
AUC, Area under the curve; BER, balanced error rate; DIABLO, Data Integration Analysis for Biomarker discovery using Latent variable approaches for Omics studies; ND, Nordic Diet;
NRS, Non-Responders; VD, Vegetarian Diet; RS, Responders.

### Sheet: Supplementary table S7-3
Supplementary table S7-3: Comparing the BER of different distance metrics (max, mahalanobis, centroids) for the best DIABLO models characterizing RS and NRS at baseline
		max dist			mahalanobis			centroids
Diet group	design	BER	AUC	Components	BER	AUC	Components	BER	AUC	Components
All diets combined	0	0.408	0.666	1	0.310	0.652	1	0.310	0.652	1
ND	0.5	0.374	0.706	1	0.392	0.766	2	0.479	0.846	4
VD	0	0.458	0.93	4	0.472	0.929	4	0.333	0.779	1
Table S7-3 shows the BER of different distance metrix (max, mahalanobis, centroids) that were tested after selecting the best design setting to find the multi-omics DIABLO model (MixOmics) using baseline data to distinguished RS and NRS with the lowest BER.
AUC, Area under the curve; BER, balanced error rate; DIABLO, Data Integration Analysis for Biomarker discovery using Latent variable approaches for Omics studies; ND, Nordic Diet; NRS, Non-Responders; VD, Vegetarian Diet; RS, Responders.

### Sheet: Supplementary table S7-4
Supplementary table S7-4: Comparing the BER of different distance metrics (max, mahalanobis, centroids) for the best DIABLO models characterizing the change in multi-omics features of RS and NRS
		max dist			mahalanobis			centroids
Diet group	design	BER	AUC	Components	BER	AUC	Components	BER	AUC	Components
all diets combined	0	0.272	0.841	3	0.141	0.747	2	0.13	0.747	2
ND	0.75	0.137	0.824	3	0.131	0.812	3	0.261	0.833	3
VD	0	0.278	0.904	2	0.181	0.894	2	0.181	0.884	2
Table S7-4 shows the BER of different distance metrix (max, mahalanobis, centroids) that were tested after selecting the best design setting to find the multi-omics DIABLO model (MixOmics) using the change in multi-omics features to distinguished RS and NRS with the lowest BER.
AUC, Area under the curve; BER, balanced error rate; DIABLO, Data Integration Analysis for Biomarker discovery using Latent variable approaches for Omics studies; ND, Nordic Diet; NRS, Non-Responders; VD, Vegetarian Diet; RS, Responders.
